# Polygenic proxies of age-related plasma protein levels reveal TIMP2 role in cognitive performance

**DOI:** 10.1101/2024.07.23.24310854

**Authors:** Federica Anastasi, Patricia Genius, Blanca Rodriguez-Fernandez, Chengran Yang, Priyanka Gorijala, Jigyasha Timsina, Felipe Hernández-Villamizar, Luigi Lorenzini, Marta del Campo, Gonzalo Sánchez-Benavides, Carolina Minguillon, Arcadi Navarro, Carlos Cruchaga, Marc Suárez-Calvet, Natalia Vilor-Tejedor

## Abstract

Several studies have identified blood proteins that influence brain aging performance in mice, yet translating these findings to humans remains challenging. Here we found that higher predicted plasma levels of Tissue Inhibitor of Metalloproteinases 2 (TIMP2) were significantly associated with improved global cognition and memory performance in humans. We first identified 12 proteins with aging or rejuvenating effects on murine brains through a systematic review. Using protein quantitative trait loci data for these proteins, we computed polygenic scores as proxies for plasma protein levels and validated their prediction accuracy in two independent cohorts. Association models between genetic proxies and cognitive performance highlighted the significance of TIMP2, also when the models were stratified by sex, *APOE*-ε4, and Aβ42 status. This finding aligns with TIMP2’s brain-rejuvenating role in murine models, suggesting it as a promising therapeutic target for brain aging and age-related brain diseases in humans.
