## Supplementary material for "Polygenic proxies of age-related plasma protein levels reveal TIMP2 role in cognitive performance": Anastasi_et-al_TIMP2protPRS_Supplementary_ Tables.xlsx

### Sheet: Overview Tables
Sheet	Table	Description
S Table 1	Systematic review results	Proteins with aging or rejuvenating effect in mice identified through systematic review
S Table 2	Papers included in the systematic review	List of papers included in the systematic review
S Table 3	pQTLs summary statistic data from Pietzner et al.	Information regarding the summary statistics data extracted from Pietzner et al.
S Table 4	protPRSs association with PACC in the ALFA+ cohort	Results of association analysis between protPRSs and the preclinical Alzheimer cognitive composite score in the ALFA+ cohort
S Table 5	protPRSs association with EM in the ALFA+ cohort	Results of association analysis between protPRSs and the episodic memory cognitive composite score in the ALFA+ cohort
S Table 6	Plasma TIMP2 protein (ELISA and SomaScan) association with PACC and EM	Results of association analysis between TIMP2 plasma protein levels (as measured both by ELISA immunoassay and SomaScan with the PACC and EM composite scores
S Table 7	pQTLs included in the protPRSs	Numbers of pQTLs included in the protein PRSs computed for ALFA+ and Knight-ADRC
S Table 8	SNPs included in the ALFA+ TIMP2 protPRS	SNPs included in the TIMP2 protPRS of ALFA+ after clumping
S Table 9	TIMP2 protPRS annotated gene list	List of the genes annotated from the pQTLS included in the TIMP2 protPRS after clumping

### Sheet: S Table 1
S Table 1. Proteins with aging or rejuvenating effect on the mice brain identified through systematic review
Gene name	Protein name	Uniprot ID	Effect	Effect site	References (see Table 2)
APLN	Apelin	Q9ULZ1	Rejuvenating	Muscle	P1, P2
B2M	Beta-2-microglobulin	P61769	Aging	Brain	P3
BDNF	Brain-derived neurotrophic factor	A0A0E3SU01	Rejuvenating	Brain	P4, P5
BGLAP	Osteocalcin	P02818	Rejuvenating	Brain	P6
CCL11	Eotaxin	P51671	Aging	Brain	P7
CCL19	C-C motif chemokine 19	Q99731	Aging	Brain	P7
CCL2 (MCP1)	C-C motif chemokine 2	P13500	Aging	Brain	P7, P8
CDH13	Cadherin 13	P55290	Rejuvenating	Bone tissue	P9
CSF2 (GM-CSF)	Granulocyte-macrophage colony-stimulating factor	P04141	Rejuvenating	Brain	P10
GDF11	Growth/differentiation factor 11	O95390	Rejuvenating	Brain, Muscle, Cardiac tissue	P11-P15
HP	Haptoglobin	P00738	Aging	Brain	P7
KLOTHO	Klotho	Q9UEF7	Rejuvenating	Brain	P16, P17
MANF	Mesencephalic astrocyte-derived neurotrophic factor	P55145	Rejuvenating	Metabolic	P18
NAMPT	Nicotinamide phosphoribosyltransferase	P43490	Rejuvenating	Metabolic	P19
OXT	Oxytocin-neurophysin 1	P01178	Rejuvenating	Muscle	P20
TIMP2	Metalloproteinase inhibitor 2	P16035	Rejuvenating	Brain	P10
VCAM1	Vascular cell adhesion protein 1	P19320	Aging	Brain	P21

### Sheet: S Table 2
S Table 2. Papers identified through systematic review
#	Year	Protein	Title	Effect (Ageing/Rejuvenating)	Effect site	Species	Parabiosis (Y/N)	Abstract	Authors	Journal	DOI	Link	Search tool
P1	2018	APLN (peptide-13)	The exerkine apelin reverses age-associated sarcopenia	Rejuvenating	Muscle	Mice	NO	Sarcopenia, the degenerative loss of skeletal muscle mass, quality and strength, lacks early diagnostic tools and new therapeutic strategies to prevent the frailty-to-disability transition often responsible for the medical institutionalization of elderly individuals. Herein we report that production of the endogenous peptide apelin, induced by muscle contraction, is reduced in an age-dependent ma…	Vinel, Claire Lukjanenko, Laura Batut, Aurelie Deleruyelle, Simon Pradère, Jean Philippe Le Gonidec, Sophie Dortignac, Alizée Geoffre, Nancy Pereira, Ophelie Karaz, Sonia Lee, Umji Camus, Mylène Chaoui, Karima Mouisel, Etienne Bigot, Anne Mouly, Vincent Vigneau, Mathieu Pagano, Allan F. Chopard, Angèle Pillard, Fabien Guyonnet, Sophie Cesari, Matteo Burlet-Schiltz, Odile Pahor, Marco Feige, Jerom…	Nature Medicine	10.1038/s41591-018-0131-6	https://www.nature.com/articles/s41591-018-0131-6	Google Scholar
P2	2017	APLN (peptide-13)	Downregulation of the Apelinergic Axis Accelerates Aging, whereas Its Systemic Restoration Improves the Mammalian Healthspan	Rejuvenating	Muscle	Mice	NO	Aging drives the occurrence of numerous diseases, including cardiovascular disease (CVD). Recent studies indicate that blood from young mice reduces age-associated pathologies. However, the “anti-aging” factors in juvenile circulation remain poorly identified. Here, we characterize the role of the apelinergic axis in mammalian aging and identify apelin as an anti-aging factor. The expression of a…	Rai, Rahul Ghosh, Asish K. Eren, Mesut Mackie, Alexander R. Levine, Daniel C. Kim, So-Youn Cedernaes, Jonathan Ramirez, Veronica Procissi, Daniele Smith, Layton H. Woodruff, Teresa K. Bass, Joseph Vaughan, Douglas E.	Cell Reports	10.1016/j.celrep.2017.10.057	https://www.sciencedirect.com/science/article/pii/S2211124717315048?via%3Dihub	PubMed
P3	2015	B2M	β2-microglobulin is a systemic pro-aging factor that impairs cognitive function and neurogenesis	Aging	Brain	Mice	YES	Aging drives cognitive and regenerative impairments in the adult brain, increasing susceptibility to neurodegenerative disorders in healthy individuals. Experiments using heterochronic parabiosis, in which the circulatory systems of young and old animals are joined, indicate that circulating pro-aging factors in old blood drive aging phenotypes in the brain. Here we identify β2-microglobulin (B2M…	Smith, Lucas K He, Yingbo Park, Jeong Soo Bieri, Gregor Snethlage, Cedric E Lin, Karin Gontier, Geraldine Wabl, Rafael Plambeck, Kristopher E Udeochu, Joe Wheatley, Elizabeth G Bouchard, Jill Eggel, Alexander Narasimha, Ramya Grant, Jacqueline L Luo, Jian Wyss-Coray, Tony Villeda, Saul A	Nature Medicine	10.1038/nm.3898	http://www.nature.com/articles/nm.3898	Google Scholar
P4	2020	BDNF	BDNF reverses aging-related microglial activation	Rejuvenating	Brain	Mice	NO	Background: Excessive microglial activation is implicated in the pathogenesis of various age-related neurodegenerative diseases. In addition to neurons, brain-derived neurotrophic factor (BDNF) and its receptor TrkB are also expressed in microglia. However, the direct effect of BDNF on age-related microglial activation has rarely been investigated. Methods: We began to address this question by ex…	Wu, Shih-Ying; Pan, Bo-Syong; Tsai, Sheng-Feng; Chiang, Yi-Ting; Huang Bu-Miin; Mo Fan-E & Kuo Yu-Min.	Journal of Neuroinflammation	10.1186/s12974-020-01887-1	https://jneuroinflammation.biomedcentral.com/articles/10.1186/s12974-020-01887-1#citeas	PubMed
P5	2020	BDNF	The Role of BDNF on Aging-Modulation Markers	Rejuvenating	Brain	Mice	NO	An important link between brain aging and a class of growth/survival factors called neurotrophins has recently been demonstrated. In particular, brain-derived neurotrophic factor (BDNF) plays a fundamental role during age-related synaptic loss, preventing cerebral atrophy and cognitive decline. The aim of the present study was to investigate whether the use of low dose BDNF sequentially kinetic a…	Molinari, Claudio; Morsanuto, Vera; Ruga, Sara; Notte, Felice; Farghali, Mahitab; Galla, Rebecca; Uberti, Francesca.	Brain Sciences	10.3390/brainsci10050285	https://www.mdpi.com/2076-3425/10/5/285	Google Scholar
P6	2017	BGLAP (Osteocalcin)	Gpr158 mediates osteocalcin’s regulation of cognition	Rejuvenating	Brain	Mice	NO	That osteocalcin (OCN) is necessary for hippocampal-dependent memory and to prevent anxiety-like behaviors raises novel questions. One question is to determine whether OCN is also sufficient to improve these behaviors in wild-type mice, when circulating levels of OCN decline as they do with age. Here we show that the presence of OCN is necessary for the beneficial influence of plasma from young m…	Khrimian, Lori Obri, Arnaud Ramos-Brossier, Mariana Rousseaud, Audrey Moriceau, Stéphanie Nicot, Anne-Sophie Mera, Paula Kosmidis, Stylianos Karnavas, Theodoros Saudou, Frederic Gao, Xiao-Bing Oury, Franck Kandel, Eric Karsenty, Gerard	Journal of Experimental Medicine	10.1084/jem.20171320	https://rupress.org/jem/article/214/10/2859/42262/Gpr158-mediates-osteocalcin-s-regulation-of	References
P7	2011	CCL11 (Eotaxin-1), CCL2 (MCP1), CCL19 (MIP-3β), Hp (Haptoglobin), CCL12	The ageing systemic milieu negatively regulates neurogenesis and cognitive function	Aging	Brain	Mice	YES	In the central nervous system, ageing results in a precipitous decline in adult neural stem/progenitor cells and neurogenesis, with concomitant impairments in cognitive functions. Interestingly, such impairments can be ameliorated through systemic perturbations such as exercise. Here, using heterochronic parabiosis we show that blood-borne factors present in the systemic milieu can inhibit or pro…	Villeda, Saul A. Luo, Jian Mosher, Kira I. Zou, Bende Britschgi, Markus Bieri, Gregor Stan, Trisha M. Fainberg, Nina Ding, Zhaoqing Eggel, Alexander Lucin, Kurt M. Czirr, Eva Park, Jeong Soo Couillard-Després, Sebastien Aigner, Ludwig Li, Ge Peskind, Elaine R. Kaye, Jeffrey A. Quinn, Joseph F. Galasko, Douglas R. Xie, Xinmin S. Rando, Thomas A. Wyss-Coray, Tony	Nature	10.1038/nature10357	https://www.nature.com/articles/nature10357	PubMed
P8	2023	CCL2, CCL12, sICAM1	Polarized Anti-Inflammatory Mesenchymal Stem Cells Increase Hippocampal Neurogenesis and Improve Cognitive Function in Aged Mice	Aging	Brain, Lungs, Liver	Mice	NO	Age-related decline in cognitive functions is associated with reduced hippocampal neurogenesis caused by changes in the systemic inflammatory milieu. Mesenchymal stem cells (MSC) are known for their immunomodulatory properties. Accordingly, MSC are a leading candidate for cell therapy and can be applied to alleviate inflammatory diseases as well as aging frailty via systemic delivery. Akin to imm…	Tfilin, Matanel; Gobshtis, Nikolai; Fozailoff, David; Fraifeld, Vadim; Turgeman, Gadi.	IJMS	10.3390/ijms24054490	https://www.mdpi.com/1422-0067/24/5/4490	Google Scholar
P9	2020	Cadherin-13	Plasma proteomic profiling of young and old mice reveals cadherin-13 prevents age-related bone loss	Rejuvenating	Bone tissue	Mice	NO	The blood exhibits a dynamic flux of proteins that are secreted by the tissues and cells of the body. To identify novel aging-related circulating proteins, we compared the plasma proteomic profiles of young and old mice using tandem mass spectrometry. The expression of 134 proteins differed between young and old mice. We selected seven proteins that were expressed at higher levels in young mice, …	Yang, Yong Ryoul Kabir, Mohammad Humayun Park, Jae Il Jin Hee Park, Jae Il Jin Hee Kang, Jae Sook Ju, Shinyeong Shin, Yeo Jin Lee, Seung Min Soo Young Lee, Jaemin Kim, Seokho Lee, Kwang Pyo Lee, Seung Min Soo Young Lee, Cheolju Kwon, Ki Sun	Aging	10.18632/aging.103184	https://www.aging-us.com/article/103184	Google Scholar
P10	2017	CSF2 (GM-CSF), TIMP2	Human umbilical cord plasma proteins revitalize hippocampal function in aged mice	Rejuvenating	Brain	Mice	YES	Ageing drives changes in neuronal and cognitive function, the decline of which is a major feature of many neurological disorders. The hippocampus, a brain region subserving roles of spatial and episodic memory and learning, is sensitive to the detrimental effects of ageing at morphological and molecular levels. With advancing age, synapses in various hippocampal subfields exhibit impaired long-te…	Castellano, Joseph M. Mosher, Kira I. Abbey, Rachelle J. McBride, Alisha A. James, Michelle L. Berdnik, Daniela Shen, Jadon C. Zou, Bende Xie, Xinmin S. Tingle, Martha Hinkson, Izumi V. Angst, Martin S. Wyss-Coray, Tony	Nature	10.1038/nature22067	https://www.nature.com/articles/nature22067	Google Scholar
P11	2020	GDF11	Systemic GDF11 stimulates the secretion of adiponectin and induces a calorie restriction‐like phenotype in aged mice	Rejuvenating	Brain, Metabolic	Mice	NO	Aging is a negative regulator of general homeostasis, tissue function, and regeneration. Changes in organismal energy levels and physiology, through systemic manipulations such as calorie restriction and young blood infusion, can regenerate tissue activity and increase lifespan in aged mice. However, whether these two systemic manipulations could be linked has never been investigated. Here, we re…	Katsimpardi, Lida Kuperwasser, Nicolas Camus, Claire Moigneu, Carine Chiche, Aurélie Tolle, Virginie Li, Han Kokovay, Erzsebet Lledo, Pierre‐Marie	Aging Cell	10.1111/acel.13038	https://pubmed.ncbi.nlm.nih.gov/31637864/	PubMed
P12	2018	GDF11	Growth Differentiation Factor 11 treatment leads to neuronal and vascular improvements in the hippocampus of aged mice	Rejuvenating	Brain	Mice	YES	Aging is the biggest risk factor for several neurodegenerative diseases. Parabiosis experiments have established that old mouse brains are improved by exposure to young mouse blood. Previously, our lab showed that delivery of Growth Differentiation Factor 11 (GDF11) to the bloodstream increases the number of neural stem cells and positively affects vasculature in the subventricular zone of old mi…	Ozek, Ceren; Krolewski, Richard; Buchanan, Sean; Rubin, Lee.	Scientific Reports	10.1038/s41598-018-35716-6	https://www.nature.com/articles/s41598-018-35716-6#citeas	PubMed
P13	2014	GDF11	Restoring systemic GDF11 levels reverses age-related dysfunction in mouse skeletal muscle	Rejuvenating	Muscle	Mice	YES	Parabiosis experiments indicate that impaired regeneration in aged mice is reversible by exposure to a young circulation, suggesting that young blood contains humoral "rejuvenating" factors that can restore regenerative function. Here, we demonstrate that the circulating protein growth differentiation factor 11 (GDF11) is a rejuvenating factor for skeletal muscle. Supplementation of systemic GDF1…	Sinha, Manisha Jang, Young C. Oh, Juhyun Khong, Danika Wu, Elizabeth Y. Manohar, Rohan Miller, Christine Regalado, Samuel G. Loffredo, Francesco S. Pancoast, James R. Hirshman, Michael F. Lebowitz, Jessica Shadrach, Jennifer L. Cerletti, Massimiliano Kim, Mi Jeong Serwold, Thomas Goodyear, Laurie J. Rosner, Bernard Lee, Richard T. Wagers, Amy J.	Science	10.1126/science.1251152	https://www.science.org/doi/full/10.1126/science.1251152	PubMed
P14	2014	GDF11	Vascular and neurogenic rejuvenation of the aging mouse brain by young systemic factors	Rejuvenating	Brain	Mice	YES	Muscle function declines with age, as does neurogenesis in certain brain regions. Two teams analyzed the effects of heterochronic parabiosis in mice. Sinha et al. (p. 649 ) found that when an aged mouse shares a circulatory system with a youthful mouse, the aged mouse sees improved muscle function, and Katsimpardi et al. (p. 630 ) observed increased generation of olfactory neurons. In both cases,…	Katsimpardi, Lida Litterman, Nadia K. Schein, Pamela A. Miller, Christine M. Loffredo, Francesco S. Wojtkiewicz, Gregory R. Chen, John W. Lee, Richard T. Wagers, Amy J. Rubin, Lee L.	Science	10.1126/science.1251141	https://www.science.org/doi/10.1126/science.1251141	Google Scholar
P15	2013	GDF11	Growth Differentiation Factor 11 is a Circulating Factor that Reverses Age-Related Cardiac Hypertrophy	Rejuvenating	Cardiac	Mice	YES	The most common form of heart failure occurs with normal systolic function and often involves cardiac hypertrophy in the elderly. To clarify the biological mechanisms that drive cardiac hypertrophy in aging, we tested the influence of circulating factors using heterochronic parabiosis, a surgical technique in which joining of animals of different ages leads to a shared circulation. After 4 weeks …	Loffredo, Francesco S. Steinhauser, Matthew L. Jay, Steven M. Gannon, Joseph Pancoast, James R. Yalamanchi, Pratyusha Sinha, Manisha Dall'Osso, Claudia Khong, Danika Shadrach, Jennifer L. Miller, Christine M. Singer, Britta S. Stewart, Alex Psychogios, Nikolaos Gerszten, Robert E. Hartigan, Adam J. Kim, Mi Jeong Serwold, Thomas Wagers, Amy J. Lee, Richard T.	Cell	10.1016/J.CELL.2013.04.015	https://www.sciencedirect.com/science/article/pii/S009286741300456X?via%3Dihub	Google Scholar
P16	2023	Klotho	Platelet factors are induced by longevity factor klotho and enhance cognition in young and aging mice	Rejuvenating	Brain	Mice	NO	Platelet factors regulate wound healing and can signal from the blood to the brain1,2. However, whether platelet factors modulate cognition, a highly valued and central manifestation of brain function, is unknown. Here we show that systemic platelet factor 4 (PF4) permeates the brain and enhances cognition. We found that, in mice, peripheral administration of klotho, a longevity and cognition-enh…	Park, Cana; Hahn, Oliver; Gupta, Shweta; Moreno, Arturo J.; Marino, Francesca; Kedir, Blen; Wang, Dan; Villeda, Saul; Wyss-Coray, Tony; Dubal, Dena.	Nature	10.1038/s43587-023-00468-0	https://www.nature.com/articles/s43587-023-00468-0	PubMed
P17	2017	Klotho	Peripheral Elevation of a Klotho Fragment Enhances Brain Function and Resilience in Young, Aging, and α-Synuclein Transgenic Mice	Rejuvenating	Brain	Mice	YES	Cognitive dysfunction and decreased mobility from aging and neurodegenerative conditions, such as Parkinson and Alzheimer diseases, are major biomedical challenges in need of more effective therapies. Increasing brain resilience may represent a new treatment strategy. Klotho, a longevity factor, enhances cognition when genetically and broadly overexpressed in its full, wild-type form over the mou…	Leon, Julio; Moreno, Arturo J; Garay, Bayardo I.; Chalkley, Robert J; Burlingame, Alma L.; Wang, Dan; and Dubal, Dena B.	Cell Reports	10.1016/j.celrep.2017.07.024	https://www.ncbi.nlm.nih.gov/pmc/articles/PMC5816951/	PubMed
P18	2019	MANF	MANF regulates metabolic and immune homeostasis in ageing and protects against liver damage	Rejuvenating	Metabolic	Mice, Flies, human serum	YES	Ageing is accompanied by altered intercellular communication, deregulated metabolic function, and inflammation. Interventions that restore a youthful state delay or reverse these processes, prompting the search for systemic regulators of metabolic and immune homeostasis. Here, we identified mesencephalic-astrocyte-derived neurotrophic factor (MANF), a secreted stress-response protein with immune …	Sousa-Victor, Pedro Neves, Joana Cedron-Craft, Wendy Ventura, P. Britten Liao, Chen Yu Riley, Rebeccah R. Soifer, Ilya van Bruggen, Nicholas Kolumam, Ganesh A. Villeda, Saul A. Lamba, Deepak A. Jasper, Heinrich	Nature Metabolism	10.1038/s42255-018-0023-6	https://www.nature.com/articles/s42255-018-0023-6	PubMed
P19	2019	NAMPT	Extracellular Vesicle-Contained eNAMPT Delays Aging and Extends Lifespan in Mice	Rejuvenating	Metabolic	Mice	NO	Aging is a significant risk factor for impaired tissue functions and chronic diseases. Age-associated decline in systemic NAD+ availability plays a critical role in regulating the aging process across many species. Here, we show that the circulating levels of extracellular nicotinamide phosphoribosyltransferase (eNAMPT) significantly decline with age in mice and humans. Increasing circulating eNA…	Yoshida, Mitsukuni Satoh, Akiko Lin, Jonathan B. Mills, Kathryn F. Sasaki, Yo Rensing, Nicholas Wong, Michael Apte, Rajendra S. Imai, Shin ichiro	Cell Metabolism	10.1016/j.cmet.2019.05.015	https://www.sciencedirect.com/science/article/pii/S1550413119302554?via%3Dihub	Google Scholar
P20	2014	Oxytocin	Oxytocin is an age-specific circulating hormone that is necessary for muscle maintenance and regeneration	Rejuvenating	Muscle	Mice	NO	The regenerative capacity of skeletal muscle declines with age. Previous studies suggest that this process can be reversed by exposure to young circulation; however, systemic age-specific factors responsible for this phenomenon are largely unknown. Here we report that oxytocin - a hormone best known for its role in lactation, parturition and social behaviours - is required for proper muscle tissu…	Elabd, Christian Cousin, Wendy Upadhyayula, Pavan Chen, Robert Y. Chooljian, Marc S. Li, Ju Kung, Sunny Jiang, Kevin P. Conboy, Irina M.	Nature Communications	10.1038/ncomms5082	https://www.nature.com/articles/ncomms5082	Google Scholar
P21	2019	VCAM1	Aged blood impairs hippocampal neural precursor activity and activates microglia via brain endothelial cell VCAM1	Aging	Brain	Mice	YES	An aged circulatory environment can activate microglia, reduce neural precursor cell activity and impair cognition in mice. We hypothesized that brain endothelial cells (BECs) mediate at least some of these effects. We observe that BECs in the aged mouse hippocampus express an inflammatory transcriptional profile with focal upregulation of vascular cell adhesion molecule 1 (VCAM1), a protein that…	Yousef, Hanadie Czupalla, Cathrin J. Lee, Davis Chen, Michelle B. Burke, Ashley N. Zera, Kristy A. Zandstra, Judith Berber, Elisabeth Lehallier, Benoit Mathur, Vidhu Nair, Ramesh V. Bonanno, Liana N. Yang, Andrew C. Peterson, Todd Hadeiba, Husein Merkel, Taylor Körbelin, Jakob Schwaninger, Markus Buckwalter, Marion S. Quake, Stephen R. Butcher, Eugene C. Wyss-Coray, Tony	Nature Medicine	10.1038/s41591-019-0440-4	https://www.nature.com/articles/s41591-019-0440-4	Google Scholar

### Sheet: S Table 3
S Table 3. Summary statistic data
Study	Mapping the proteo-genomic convergence of human diseases - Pietnzer et al. Science 2021
Database	https://www.omicscience.org/apps/pgwas/pgwas.download.php.
Cohort	10,708 European-descent individuals (mean age 48.6 years, 53.3% women)
Platform	SomaScan (Somalogic)
SNPs data	~ 10200000 total obs.
Matrix	Plasma
Gene name	Protein name	Somamer ID
B2M	Beta-2-macroglobulin	10574_10
BDNF (1)	Brain-derived neurotrophic factor	14047_78
BDNF (2)	Brain-derived neurotrophic factor	2421_7
BGLAP	Osteocalcin	11067_13
CCL11	Eotaxin	NA
CCL19	C-C motif chemokine 19	4922_13
CCL2	C-C motif chemokine 2	2578_67
CSF2 (GM-CSF)	Granulocyte-macrophage colony-stimulating factor	4697_59
GDF11	Growth/differentiation factor 11	14587_16
HP (1)	Haptoglobin	3054_3
HP (2)	Haptoglobin	7905_30
KLOTHO	Klotho	15384_15
TIMP2	Metalloproteinase inhibitor 2	2278_61
VCAM1	Vascular cell adhesion protein 1	2967_8

### Sheet: S Table 4
S Table 4. protPRSs association with PACC in the ALFA+ cohort
	Global (N=410)			Women (n=247)			Men (n=173)			Aβ-positive (n=133)			Aβ-negative (n=255)			APOE-ε4 carriers (n=221)			APOE-ε4 non-carriers (n=179)
protPRS	Effect (St. 𝛽)	p-value	FDR p-value	Effect (St. 𝛽)	p-value	FDR p-value	Effect (St. 𝛽)	p-value	FDR p-value	Effect (St. 𝛽)	p-value	FDR p-value	Effect (St. 𝛽)	p-value	FDR p-value	Effect (St. 𝛽)	p-value	FDR p-value	Effect (St. 𝛽)	p-value	FDR p-value
B2M	0.0225	0.4588		-0.0074	0.8503		0.0739	0.1215		0.0868	0.1262		0.0116	0.7481		0.0276	0.4936		0.0358	0.4363
BDNF (1)	-0.0456	0.1296		-0.062	0.1367		-0.0287	0.5152		-0.0111	0.8238		-0.0563	0.1328		-0.0272	0.4768		-0.0505	0.2921
BDNF (2)	-0.0128	0.6715		-0.0108	0.7785		-0.0171	0.7239		0.0071	0.8907		-0.0064	0.8604		-0.0028	0.9462		-0.0172	0.6921
BGLAP	0.0141	0.6412		0.0111	0.7778		0.0191	0.6886		-0.0635	0.1767		0.0367	0.3415		0.0503	0.2134		-0.0237	0.594
CCL19	0.0027	0.9314		-0.0194	0.628		0.0439	0.3781		0.0637	0.2362		-0.0237	0.5399		0.0288	0.4816		-0.0068	0.8882
HP (1)	0.0046	0.882		-0.0005	0.9898		0.0256	0.6146		-0.0451	0.4707		0.0319	0.3722		0.0598	0.1416		-0.057	0.2249
HP (2)	-0.0015	0.9625		0.001	0.9802		0.0045	0.9286		-0.0628	0.3092		0.0314	0.3746		0.0507	0.2114		-0.065	0.159
KLOTHO	0.0413	0.1695		0.0373	0.3324		0.0541	0.2644		0.1004	0.0672		0.0195	0.5871		0.0535	0.184		0.0455	0.3131
TIMP2	0.1318	<0,0001	*	0.1257	0.0015	*	0.137	0.0027	*	0.1022	0.0393		0.1055	0.0061		0.125	0.0008	*	0.1458	0.0028	*
VCAM1	0.0359	0.2368		0.0342	0.4001		0.0351	0.4402		-0.0408	0.4437		0.0793	0.037		-0.006	0.878		0.0738	0.1263

### Sheet: S Table 5
S Table 5. protPRSs association with EM in the ALFA+ cohort
	Global (N=410)			Women (n=247)			Men (n=163)			Aβ-positive (n=133)			Aβ-negative (n=255)			APOE-ε4 carriers (n=221)			APOE-ε4 non-carriers (n=179)
protPRS	Effect (St. 𝛽)	p-value	FDR p-value	Effect (St. 𝛽)	p-value	FDR p-value	Effect (St. 𝛽)	p-value	FDR p-value	Effect (St. 𝛽)	p-value	FDR p-value	Effect (St. 𝛽)	p-value	FDR p-value	Effect (St. 𝛽)	p-value	FDR p-value	Effect (St. 𝛽)	p-value	FDR p-value
B2M	-0.0108	0.7146		-0.0495	0.1964		0.0537	0.252		0.0485	0.384		-0.033	0.3521		0.0009	0.9822		-0.0149	0.7339
BDNF (1)	-0.0303	0.302		-0.0496	0.2225		-0.0106	0.8063		-0.0468	0.3376		-0.0089	0.8089		-0.0214	0.5833		-0.036	0.4322
BDNF (2)	-0.0067	0.8193		0.0135	0.7187		-0.042	0.3768		0.056	0.2666		-0.0205	0.562		0.0049	0.9093		-0.0224	0.589
BGLAP	0.013	0.6591		0.008	0.8351		0.0205	0.6603		-0.0499	0.2782		0.0238	0.5283		0.0372	0.3685		-0.0131	0.7585
CCL19	-0.0073	0.8104		-0.0318	0.4142		0.0366	0.4525		0.0479	0.3635		-0.0206	0.5861		-0.026	0.5349		0.028	0.5433
HP (1)	0.0152	0.6158		0.0104	0.7893		0.0319	0.5216		0.0439	0.4732		0.0131	0.708		0.0767	0.0648		-0.0533	0.2346
HP (2)	0.011	0.7153		0.0093	0.8092		0.0207	0.6726		0.0047	0.9381		0.0188	0.5868		0.0776	0.0606		-0.065	0.1401
KLOTHO	0.042	0.1515		0.0568	0.1289		0.0217	0.6482		0.0616	0.2533		0.03	0.3922		0.0646	0.1166		0.0324	0.4522
TIMP2	0.0788	0.0072		0.0626	0.1073		0.0996	0.0267		0.0841	0.0836		0.0339	0.3708		0.0784	0.0423		0.0864	0.0651
VCAM1	0.0128	0.6663		-0.008	0.8395		0.0382	0.3906		-0.0403	0.4387		0.0477	0.2013		0.0203	0.6097		-0.0104	0.8221

### Sheet: S Table 6
S Table 6. Plasma TIMP2 protein association with PACC and EM
Outcome	Predictor	Covariates	Effect (𝛽)	Adj R-squared	p-value
PACC	Soma TIMP2	Age + Sex + Years of Education	0.005157	0.24	0.44
EM	Soma TIMP2	Age + Sex + Years of Education	0.006839	0.18	0.28
PACC	ELISA TIMP2	Age + Sex + Years of Education	-0.00346	0.24	0.23
EM	ELISA TIMP2	Age + Sex + Years of Education	-0.0004561	0.18	0.88

### Sheet: S Table 7
S Table 7. pQTLs included in the protPRSs
Protein	ALFA+	KNIGHT-ADRC
B2M	192	153
BDNF (1)	78	69
BDNF (2)	99	83
BGLAP	151	88
CCL2	132	105
CCL19	162	118
GDF11	84	67
GM-CSF / CSF2	117	89
HP (1)	350	291
HP (2)	346	279
KLOTHO	143	102
TIMP2	126	111
VCAM1	136	108

### Sheet: S Table 8
S Table 9. SNPs included in the TIMP2 protPRS of ALFA+ after clumping
SNP	MarkerName	A1	A2	Freq1	FreqSE	MinFreq	MaxFreq	BETA	SE	P	Direction	HetISq	HetChiSq	HetDf	HetPVal	TotalSampleSize	CHR	BP
rs116481640	chr5:9803411_A_G	A	G	0.9403	0.0057	0.9244	0.9439	0.119	0.0287	3.485e-05	+++	0	0.512	2	0.7741	10708	5	9803411
rs9614381	chr22:44628526_C_T	T	C	0.1492	0.01	0.1326	0.1752	-0.0812	0.0187	1.394e-05	---	39.4	3.299	2	0.1922	10708	22	44628526
rs118070642	chr15:52850642_C_T	T	C	0.0323	0.0048	0.0284	0.0452	0.1641	0.0395	3.229e-05	+++	0	0.92	2	0.6314	10708	15	52850642
rs142484669	chr1:162251186_A_G	A	G	0.0322	0.0012	0.0291	0.0345	-0.1585	0.0385	3.912e-05	---	0	0.176	2	0.9157	10708	1	162251186
rs62452892	chr7:33844838_C_T	T	C	0.0237	0.0015	0.0193	0.0262	0.1934	0.0462	2.793e-05	+++	61.3	5.174	2	0.07526	10708	7	33844838
rs4972906	chr2:230495134_A_G	A	G	0.159	0.0047	0.1522	0.1719	-0.0777	0.0182	2.009e-05	---	0	0.784	2	0.6756	10708	2	230495134
rs183912899	chr1:229490238_C_T	T	C	0.9835	0.0014	0.9814	0.9876	0.242	0.0548	1.018e-05	+++	0	0.63	2	0.7297	10708	1	229490238
rs41341748	chr8:16012594_A_G	A	G	0.0111	0.0002	0.011	0.0117	0.2632	0.0642	4.154e-05	+++	0	0.712	2	0.7005	10708	8	16012594
rs77465798	chr9:32443667_C_T	T	C	0.0317	0.001	0.0305	0.0349	0.1704	0.0383	8.722e-06	+-+	50	4.003	2	0.1351	10708	9	32443667
rs12816282	chr12:108675724_A_G	A	G	0.7263	0.0004	0.7253	0.7265	-0.0718	0.0148	1.211e-06	---	0	0.473	2	0.7893	10708	12	108675724
rs115415260	chr10:20765892_C_T	T	C	0.9621	0.004	0.9518	0.9664	0.1887	0.0402	2.701e-06	+++	0	0.218	2	0.8967	10708	10	20765892
rs140435368	chr11:83748888_C_T	T	C	0.9765	0.0009	0.9738	0.9769	0.2143	0.047	5.202e-06	+++	39.2	3.289	2	0.1931	10708	11	83748888
rs4835283	chr4:147027229_A_G	A	G	0.2709	0.0025	0.2695	0.2761	0.0605	0.0149	4.669e-05	+++	0	0.799	2	0.6706	10708	4	147027229
rs74989305	chr11:60556484_C_T	T	C	0.0115	0.0008	0.0112	0.0139	0.2722	0.0649	2.766e-05	+++	0	0.614	2	0.7357	10708	11	60556484
rs112675586	chr20:21803441_A_G	A	G	0.0236	0.002	0.0169	0.0243	0.1911	0.0463	3.653e-05	+++	0	1.045	2	0.5931	10708	20	21803441
rs12197211	chr6:70371977_A_G	A	G	0.1591	0.0035	0.15	0.1609	0.0745	0.0181	3.77e-05	+++	0	1.305	2	0.5207	10708	6	70371977
rs4878849	chr9:38719533_C_T	T	C	0.4489	0.0016	0.4483	0.4541	0.0567	0.0136	3.062e-05	+++	0	1.844	2	0.3978	10708	9	38719533
rs114011729	chr3:51932158_C_T	T	C	0.0283	0.0006	0.0281	0.03	0.1806	0.042	1.695e-05	++-	0	2	2	0.3679	10708	3	51932158
rs140777942	chr1:236313381_A_G	A	G	0.0306	0.004	0.0287	0.0411	0.1659	0.0405	4.185e-05	+++	0	1.573	2	0.4555	10708	1	236313381
rs147890800	chr11:25077909_A_G	A	G	0.0162	0.0008	0.0159	0.0185	0.2285	0.0534	1.858e-05	+++	0	0.286	2	0.8668	10708	11	25077909
rs11773127	chr7:151120833_C_T	T	C	0.0482	0.0017	0.0437	0.0515	-0.1346	0.0325	3.505e-05	-+-	71	6.896	2	0.0318	10708	7	151120833
rs429358	chr19:45411941_C_T	T	C	0.849	0.0079	0.8293	0.8644	-0.0868	0.0188	3.98e-06	---	43.6	3.546	2	0.1698	10708	19	45411941
rs17713196	chr3:165489724_C_T	T	C	0.2054	0.0022	0.1988	0.2064	-0.0831	0.0162	2.965e-07	---	0	1.76	2	0.4148	10708	3	165489724
rs1836698	chr15:100459434_G_T	T	G	0.4368	0.0044	0.4351	0.4507	0.0574	0.0135	2.102e-05	+++	0	0.14	2	0.9322	10708	15	100459434
rs149560962	chr6:134669842_A_G	A	G	0.99	0.0008	0.9897	0.9919	-0.2859	0.0694	3.82e-05	---	0	1.73	2	0.4211	10708	6	134669842
rs77163246	chr12:118534637_A_G	A	G	0.7065	0.0055	0.6907	0.713	0.0682	0.0148	4.122e-06	+++	0	1.599	2	0.4495	10708	12	118534637
rs147297415	chr9:138876851_C_T	T	C	0.0146	0.0019	0.0092	0.0153	-0.2616	0.0592	9.862e-06	---	0	0.971	2	0.6153	10708	9	138876851
rs140521315	chr3:52549873_C_T	T	C	0.0335	0.0029	0.0321	0.0414	0.1772	0.0399	8.849e-06	+-+	34	3.029	2	0.2199	10708	3	52549873
rs62253401	chr3:22574395_A_C	A	C	0.8846	0.0047	0.8724	0.8866	0.084	0.0206	4.67e-05	++-	56.5	4.601	2	0.1002	10708	3	22574395
rs78270168	chr17:48284814_C_T	T	C	0.0345	0.0017	0.0329	0.0392	0.1596	0.0378	2.451e-05	++-	27.7	2.765	2	0.251	10708	17	48284814
rs75501914	chr4:3449781_A_G	A	G	0.0691	0.0035	0.0675	0.0784	-0.1084	0.0265	4.182e-05	---	0	0.54	2	0.7633	10708	4	3449781
rs2374461	chr11:83580093_A_G	A	G	0.766	0.0024	0.7648	0.7723	0.0645	0.0156	3.496e-05	+++	70.5	6.769	2	0.03389	10708	11	83580093
rs116623810	chr5:45413805_A_G	A	G	0.0119	0	0.0119	0.012	-0.3298	0.0763	1.535e-05	--?	22.6	1.291	1	0.2558	9376	5	45413805
rs2130519	chr10:106566082_A_G	A	G	0.8748	0.0022	0.872	0.881	0.0912	0.0197	3.64e-06	+++	0	0.298	2	0.8616	10708	10	106566082
rs12450780	chr17:1924805_A_G	A	G	0.2782	0.0031	0.2728	0.2866	-0.0665	0.0157	2.329e-05	---	0	0.434	2	0.8049	10708	17	1924805
rs13015415	chr2:127155262_G_T	T	G	0.0794	0.0023	0.0783	0.0857	0.111	0.0254	1.258e-05	+++	0	0.32	2	0.8523	10708	2	127155262
rs118136387	chr19:18408429_C_T	T	C	0.0155	0.0003	0.0153	0.0163	0.239	0.0572	2.899e-05	++-	42.6	3.487	2	0.1749	10708	19	18408429
rs114542827	chr13:27521174_A_G	A	G	0.0213	0.0012	0.0209	0.0247	0.1937	0.0463	2.894e-05	+-+	18.8	2.463	2	0.2918	10708	13	27521174
rs10513043	chr5:53720950_C_T	T	C	0.2632	0.0075	0.2605	0.2855	0.0613	0.0149	4.152e-05	+++	18.6	2.457	2	0.2927	10708	5	53720950
rs1701827	chr7:113040467_A_G	A	G	0.7334	0.0048	0.7317	0.7471	-0.0753	0.016	2.615e-06	-?-	0	0.019	1	0.8914	9682	7	113040467
rs140194868	chr2:8459323_C_T	T	C	0.9888	0.0013	0.9855	0.9917	0.2917	0.0706	3.553e-05	+++	0	0.485	2	0.7846	10708	2	8459323
rs73169022	chr3:165746957_C_T	T	C	0.1259	0.0037	0.1155	0.1277	-0.0861	0.0198	1.393e-05	---	63.8	5.522	2	0.06322	10708	3	165746957
rs9550898	chr13:23600118_C_T	T	C	0.7859	0.003	0.7841	0.7954	0.0675	0.0162	3.107e-05	+++	0	1.044	2	0.5934	10708	13	23600118
rs67644909	chr7:72995954_C_T	T	C	0.2794	0.0045	0.271	0.2895	0.07	0.0147	1.856e-06	+++	0	0.643	2	0.7251	10708	7	72995954
rs112546052	chr2:51698628_A_C	A	C	0.9601	0.0006	0.959	0.9618	-0.1469	0.0342	1.749e-05	---	0	1.217	2	0.5442	10708	2	51698628
rs73532070	chr16:6245333_A_C	A	C	0.0471	0.001	0.0442	0.048	0.1334	0.0317	2.562e-05	+++	0	1.409	2	0.4943	10708	16	6245333
rs142897637	chr7:16391754_C_T	T	C	0.9899	0.0005	0.9883	0.9903	-0.2933	0.072	4.587e-05	--+	60.6	5.074	2	0.07911	10708	7	16391754
rs7359978	chr19:48697317_A_G	A	G	0.4439	0.0032	0.4354	0.4454	0.0602	0.0136	9.736e-06	+++	0	0.385	2	0.8251	10708	19	48697317
rs570422	chr18:39744488_A_G	A	G	0.013	0.0016	0.0124	0.0173	0.2809	0.0658	1.981e-05	++?	0	0.597	1	0.4396	9376	18	39744488
rs62037247	chr16:66396819_C_T	T	C	0.1178	0.0014	0.1141	0.1205	0.0914	0.0217	2.628e-05	+++	0	0.045	2	0.9779	10708	16	66396819
rs3756282	chr4:122603275_A_G	A	G	0.4644	0.0006	0.4629	0.4648	0.0548	0.0132	3.19e-05	+++	39.1	3.286	2	0.1934	10708	4	122603275
rs11098456	chr4:79931885_A_G	A	G	0.5616	0.0058	0.5585	0.5733	0.0562	0.0134	2.584e-05	+++	0	1.057	2	0.5894	10708	4	79931885
rs140828033	chr13:66021243_A_G	A	G	0.0152	0.0015	0.0127	0.0187	-0.247	0.0592	2.999e-05	---	0	0.639	2	0.7265	10708	13	66021243
rs71429141	chr2:225987464_A_C	A	C	0.3224	0.0038	0.3128	0.3242	0.0611	0.0142	1.747e-05	+++	0	0.141	2	0.9321	10708	2	225987464
rs73084224	chr3:56891622_A_G	A	G	0.9132	0.0048	0.9093	0.9292	-0.1008	0.0236	1.922e-05	---	30.9	2.894	2	0.2352	10708	3	56891622
rs9489622	chr6:119526350_A_G	A	G	0.5121	0.001	0.5116	0.5148	0.058	0.0133	1.189e-05	+++	0	0.322	2	0.8514	10708	6	119526350
rs2493137	chr1:230852116_C_T	T	C	0.7025	0.0023	0.7012	0.7073	0.0706	0.0144	9.394e-07	+++	0	0.417	2	0.8116	10708	1	230852116
rs79966958	chr9:37024435_C_T	T	C	0.0141	0.0012	0.0128	0.0174	0.2354	0.0561	2.683e-05	+++	0	0.965	2	0.6173	10708	9	37024435
rs7323983	chr13:85928589_A_G	A	G	0.6195	0.0059	0.6134	0.6378	0.0557	0.0136	4.195e-05	+++	0	0.004	2	0.9982	10708	13	85928589
rs9843272	chr3:192534030_C_T	T	C	0.0353	0.0021	0.0289	0.0395	-0.1648	0.037	8.263e-06	---	71.2	6.943	2	0.03107	10708	3	192534030
rs10409202	chr19:56534177_A_G	A	G	0.0301	0.0006	0.0295	0.0318	-0.164	0.0389	2.476e-05	---	78.9	9.468	2	0.00879	10708	19	56534177
rs7501477	chr17:76926276_G_T	T	G	0.1221	0.0023	0.1161	0.1265	-0.1071	0.0205	1.652e-07	---	48.5	3.887	2	0.1432	10708	17	76926276
rs2135487	chr13:71641353_A_G	A	G	0.2983	0.0048	0.2957	0.3079	-0.063	0.0143	1.086e-05	---	0	0.916	2	0.6325	10708	13	71641353
rs28516516	chr9:22972322_C_T	T	C	0.8734	0.0012	0.8729	0.8767	0.0858	0.0205	2.795e-05	+++	0	1.79	2	0.4086	10708	9	22972322
rs6779859	chr3:24202185_G_T	T	G	0.8757	0.0039	0.8685	0.8858	0.0863	0.0203	2.165e-05	+++	0	1.773	2	0.4121	10708	3	24202185
rs117950225	chr21:45702871_C_T	T	C	0.0288	0.0014	0.0244	0.0293	-0.1786	0.0408	1.19e-05	---	0	1.237	2	0.5388	10708	21	45702871
rs2906741	chr7:101506032_A_G	A	G	0.1885	0.0023	0.1837	0.1897	-0.0712	0.017	2.824e-05	-+-	45.3	3.658	2	0.1606	10708	7	101506032
rs1010554	chr3:52542919_C_T	T	C	0.5275	0.0038	0.5206	0.5367	0.0987	0.0131	4.626e-14	+++	0	0.67	2	0.7154	10708	3	52542919
rs2967306	chr16:82315199_A_G	A	G	0.1635	0.0018	0.1593	0.1672	-0.0863	0.0181	1.87e-06	---	0	0.943	2	0.624	10708	16	82315199
rs192650324	chr6:623785_C_T	T	C	0.9781	0.0004	0.9776	0.9791	0.202	0.0482	2.737e-05	+-+	38.9	3.271	2	0.1948	10708	6	623785
rs149921248	chr2:117888518_C_T	T	C	0.9787	0.0014	0.9755	0.982	0.2146	0.0481	8.22e-06	+++	0	0.244	2	0.8852	10708	2	117888518
rs76119846	chr3:53158080_A_G	A	G	0.0102	0.0002	0.0101	0.0109	0.3906	0.0684	1.117e-08	+++	0	0.438	2	0.8034	10708	3	53158080
rs140929616	chr1:44544264_C_T	T	C	0.9806	0.001	0.9782	0.9828	-0.2345	0.0529	9.44e-06	---	0	1.42	2	0.4916	10708	1	44544264
rs445676	chr3:52255392_A_G	A	G	0.0169	0.0014	0.0161	0.0205	0.5465	0.053	6.22e-25	+++	0	1.648	2	0.4387	10708	3	52255392
rs111543408	chr3:81396303_C_T	T	C	0.0262	0.0013	0.0212	0.0272	-0.1726	0.0425	4.879e-05	---	0	0.453	2	0.7973	10708	3	81396303
rs1429262	chr2:155364480_A_G	A	G	0.7305	0.0038	0.7238	0.7396	0.0659	0.0151	1.218e-05	+++	0	0.896	2	0.639	10708	2	155364480
rs75743086	chr5:25969957_C_T	T	C	0.9464	0.0017	0.9456	0.9503	-0.1241	0.0294	2.364e-05	---	0	0.608	2	0.7378	10708	5	25969957
rs115321297	chr2:31006064_G_T	T	G	0.0619	0.0054	0.0594	0.076	0.1134	0.0277	4.27e-05	+++	0	0.831	2	0.6599	10708	2	31006064
rs9842173	chr3:112951608_A_G	A	G	0.6067	0.0039	0.5974	0.6086	-0.056	0.0136	3.761e-05	---	0	0.263	2	0.8766	10708	3	112951608
rs658261	chr17:41711756_G_T	T	G	0.52	0.0087	0.4949	0.5238	0.0581	0.0132	1.1e-05	+++	0	0.951	2	0.6214	10708	17	41711756
rs10908299	chr1:36799048_A_G	A	G	0.2847	0.0052	0.2827	0.3002	0.061	0.0149	4.385e-05	+++	0	1.339	2	0.5121	10708	1	36799048
rs174726	chr5:4248537_C_T	T	C	0.8426	0.0053	0.8285	0.8452	0.0827	0.0196	2.513e-05	+++	4.2	2.088	2	0.3521	10708	5	4248537
rs61926891	chr12:69545841_C_T	T	C	0.0388	0.0005	0.0386	0.0402	-0.1461	0.0348	2.691e-05	---	0	0.629	2	0.7302	10708	12	69545841
rs4770190	chr13:22260760_A_C	A	C	0.3464	0.0092	0.3426	0.369	-0.0616	0.0146	2.421e-05	-?-	0	0.046	1	0.8295	9682	13	22260760
rs6467157	chr7:127660763_C_T	T	C	0.7083	0.0029	0.7013	0.7098	0.0606	0.0147	3.953e-05	+++	0	0.618	2	0.7343	10708	7	127660763
rs11849932	chr14:90590041_C_T	T	C	0.6781	0.0027	0.677	0.6857	-0.0685	0.0143	1.63e-06	---	0	0.09	2	0.9559	10708	14	90590041
rs6753534	chr2:27752871_C_T	T	C	0.561	0.0076	0.5574	0.5804	0.0661	0.0133	6.78e-07	+++	16.4	2.392	2	0.3024	10708	2	27752871
rs188685354	chr10:77223533_A_C	A	C	0.0103	0.0016	0.0067	0.0139	-0.2914	0.0673	1.504e-05	---	0	0.61	2	0.7372	10708	10	77223533
rs140425204	chr16:65173290_A_G	A	G	0.0185	0.0035	0.0169	0.0273	0.2053	0.0493	3.138e-05	+++	0	1.362	2	0.506	10708	16	65173290
rs11759686	chr6:4725371_A_G	A	G	0.0581	0.0011	0.0546	0.0589	-0.1277	0.0289	9.708e-06	---	0	0.095	2	0.9535	10708	6	4725371
rs115312664	chr3:164992987_A_G	A	G	0.0224	0.0005	0.0207	0.023	-0.2405	0.0488	8.302e-07	---	0	1.169	2	0.5573	10708	3	164992987
rs138676823	chr9:103742376_A_G	A	G	0.0128	0.0027	0.0091	0.0196	-0.2783	0.0645	1.6e-05	---	0	1.027	2	0.5984	10708	9	103742376
rs6808600	chr3:32428470_A_G	A	G	0.1995	0.0029	0.1983	0.2076	0.0747	0.017	1.179e-05	+++	0	0.258	2	0.879	10708	3	32428470
rs11864596	chr16:8294793_A_C	A	C	0.6863	0.007	0.6736	0.7036	-0.0643	0.0143	7.062e-06	---	0	1.286	2	0.5258	10708	16	8294793
rs76685449	chr3:52570330_G_T	T	G	0.9783	0.0005	0.9768	0.9787	-0.4969	0.0459	2.683e-27	---	0	0.391	2	0.8226	10708	3	52570330
rs115118065	chr3:170301982_C_T	T	C	0.0201	0.0008	0.018	0.0215	0.1997	0.0483	3.547e-05	+++	0	0.371	2	0.8308	10708	3	170301982
rs7161784	chr15:61754299_C_T	T	C	0.3625	0.0064	0.3426	0.3652	0.0581	0.0142	4.396e-05	+++	44.6	3.607	2	0.1647	10708	15	61754299
rs28360578	chr6:125342894_A_G	A	G	0.7996	0.0025	0.7917	0.8004	-0.0757	0.0172	1.026e-05	---	0	1.179	2	0.5547	10708	6	125342894
rs11075921	chr16:72132129_C_T	T	C	0.1526	0.0019	0.1512	0.1576	-0.098	0.0182	7.208e-08	---	0	0.517	2	0.7722	10708	16	72132129
rs34892099	chr2:126879619_C_T	T	C	0.1177	0.0018	0.1155	0.123	0.0875	0.0214	4.298e-05	+++	0	0.336	2	0.8453	10708	2	126879619
rs74779396	chr7:14900269_A_C	A	C	0.9643	0.003	0.9577	0.9659	-0.1501	0.036	2.998e-05	---	11.5	2.26	2	0.323	10708	7	14900269
rs115663115	chr15:58549325_A_C	A	C	0.0268	0.0012	0.0264	0.0308	0.1761	0.0429	4.022e-05	+++	0	1.388	2	0.4995	10708	15	58549325
rs7872630	chr9:113094075_A_C	A	C	0.6839	0.0046	0.6775	0.6968	-0.058	0.0141	3.72e-05	---	59.4	4.921	2	0.08538	10708	9	113094075
rs62330243	chr4:155185021_C_T	T	C	0.067	0.0031	0.0656	0.0762	0.1171	0.0269	1.374e-05	++-	74.8	7.939	2	0.01888	10708	4	155185021
rs1128345	chr12:49218963_A_G	A	G	0.9808	0.001	0.9787	0.9831	-0.2273	0.0536	2.235e-05	---	0	0.733	2	0.6932	10708	12	49218963
rs116159745	chr6:153649604_A_G	A	G	0.0327	0.0004	0.0323	0.0338	0.1583	0.0377	2.685e-05	+++	0	0.001	2	0.9996	10708	6	153649604
rs367672821	chr8:121516998_A_G	A	G	0.99	0.003	0.9846	0.992	0.4363	0.1022	1.95e-05	+++	49.3	3.943	2	0.1392	10708	8	121516998
rs62188784	chr2:227036911_C_T	T	C	0.3214	0.0054	0.3047	0.3234	0.0583	0.0142	3.815e-05	+++	0	1.901	2	0.3865	10708	2	227036911
rs56351057	chr15:63836811_A_G	A	G	0.0338	0.0011	0.0308	0.0343	-0.1545	0.0375	3.765e-05	-+-	0	1.649	2	0.4385	10708	15	63836811
rs62378497	chr5:168237728_A_G	A	G	0.0173	0.0009	0.0169	0.02	-0.2193	0.0512	1.848e-05	---	0	0.592	2	0.7437	10708	5	168237728
rs76645162	chr7:141024847_C_T	T	C	0.0547	0.0012	0.0515	0.0556	0.1253	0.0293	1.902e-05	++-	30.7	2.884	2	0.2364	10708	7	141024847
rs10947053	chr6:30077584_C_T	T	C	0.2938	0.0046	0.2896	0.3055	-0.0582	0.0143	4.889e-05	---	0	0.937	2	0.6258	10708	6	30077584
rs13095630	chr3:67328279_A_G	A	G	0.7226	0.0041	0.7136	0.7305	-0.0621	0.0147	2.408e-05	---	0	0.344	2	0.8419	10708	3	67328279
rs8039456	chr15:102096495_C_T	T	C	0.4206	0.0025	0.4185	0.4278	-0.0576	0.0139	3.54e-05	---	52.7	4.227	2	0.1208	10708	15	102096495
rs72690946	chr14:81147181_C_T	T	C	0.8109	0.0052	0.7975	0.813	0.0689	0.0167	3.892e-05	+++	0	1.961	2	0.3752	10708	14	81147181
rs138814001	chr22:25307892_A_G	A	G	0.014	0.0003	0.0132	0.0142	-0.2502	0.0598	2.868e-05	--+	50.8	4.061	2	0.1312	10708	22	25307892
rs79666594	chr17:10083238_G_T	T	G	0.0852	0.0033	0.0752	0.0866	-0.1032	0.0241	1.82e-05	---	0	0.05	2	0.9754	10708	17	10083238
rs1075542	chr8:143845982_C_T	T	C	0.7805	0.005	0.7658	0.7825	-0.0691	0.0169	4.531e-05	---	0	1.338	2	0.5122	10708	8	143845982

### Sheet: S Table 9
S Table 7. TIMP2 protPRS annotated gene list
ensembl_gene_name	refsnp_id	ensembl_gene_stable_id	ensembl_transcript_stable_id	ensembl_transcript_chrom_strand	ensembl_type	consequence_type_tv	entrezgene_id	hgnc_symbol	start_position	end_position	wikigene_description
ENSG00000007237	rs79666594	ENSG00000007237	ENST00000432992	-1	protein_coding	intron_variant	8522	GAS7	9813926	10101868	growth arrest-specific 7
ENSG00000010327	rs140521315	ENSG00000010327	ENST00000321725	1	protein_coding	intron_variant	23166	STAB1	52529354	52558511	stabilin 1
ENSG00000013293	rs115118065	ENSG00000013293	ENST00000231706	-1	protein_coding	intron_variant	57709	SLC7A14	170177372	170303863	solute carrier family 7, member 14
ENSG00000038945	rs41341748	ENSG00000038945	ENST00000262101	-1	protein_coding	stop_gained	4481	MSR1	15965387	16424999	macrophage scavenger receptor 1
ENSG00000077585	rs140777942	ENSG00000077585	ENST00000366592	1	protein_coding	intron_variant	7107	GPR137B	236305832	236385165	G protein-coupled receptor 137B
ENSG00000100629	rs72690946	ENSG00000100629	ENST00000555265	-1	protein_coding	intron_variant	145508	CEP128	80943330	81425861	centrosomal protein 128kDa
ENSG00000102678	rs4770190	ENSG00000102678	ENST00000382353	1	protein_coding	intron_variant	2254	FGF9	22245522	22278637	fibroblast growth factor 9
ENSG00000109758	rs75501914	ENSG00000109758	ENST00000382774	1	protein_coding	intron_variant	3083	HGFAC	3443614	3451211	HGF activator
ENSG00000111885	rs9489622	ENSG00000111885	ENST00000368468	-1	protein_coding	intron_variant	4121	MAN1A1	119498374	119670926	mannosidase, alpha, class 1A, member 1
ENSG00000112685	rs192650324	ENSG00000112685	ENST00000230449	-1	protein_coding	intron_variant	55770	EXOC2	485133	693117	exocyst complex component 2
ENSG00000122729	rs77465798	ENSG00000122729	ENST00000309951	1	protein_coding	intron_variant	48	ACO1	32384618	32454767	aconitase 1, soluble
ENSG00000128989	rs118070642	ENSG00000128989	ENST00000566423	-1	protein_coding	intron_variant	10776	ARPP19	52839242	52862080	cAMP-regulated phosphoprotein, 19kDa
ENSG00000130203	rs429358	ENSG00000130203	ENST00000252486	1	protein_coding	missense_variant	348	APOE	45409011	45412650	apolipoprotein E
ENSG00000136267	rs74779396	ENSG00000136267	ENST00000403951	-1	protein_coding	intron_variant	1607	DGKB	14184674	15014402	diacylglycerol kinase, beta 90kDa
ENSG00000137397	rs10947053	ENSG00000137397	ENST00000357569	-1	protein_coding	intron_variant	11074	TRIM31	30060243	30070446	tripartite motif containing 31
ENSG00000140455	rs56351057	ENSG00000140455	ENST00000380324	1	protein_coding	intron_variant	9960	USP3	63796793	63886839	ubiquitin specific peptidase 3
ENSG00000140829	rs11075921	ENSG00000140829	ENST00000268482	1	protein_coding	intron_variant	9785	DHX38	72127461	72146811	DEAH (Asp-Glu-Ala-His) box polypeptide 38
ENSG00000144857	rs9842173	ENSG00000144857	ENST00000495514	1	protein_coding	intron_variant	91653	BOC	112929850	113006303	BOC cell adhesion associated, oncogene regulated
ENSG00000146373	rs28360578	ENSG00000146373	ENST00000359704	1	protein_coding	intron_variant	154214	RNF217	125283691	125413779	ring finger protein 217
ENSG00000150672	rs2374461	ENSG00000150672	ENST00000376104	-1	protein_coding	intron_variant	1740	DLG2	83166055	85338966	discs, large homolog 2 (Drosophila)
ENSG00000151090	rs6779859	ENSG00000151090	ENST00000396671	-1	protein_coding	intron_variant	7068	THRB	24158651	24536773	thyroid hormone receptor, beta
ENSG00000152315	rs11849932	ENSG00000152315	ENST00000282146	1	protein_coding	intron_variant	56659	KCNK13	90528109	90652201	potassium channel, subfamily K, member 13
ENSG00000156395	rs2130519	ENSG00000156395	ENST00000369701	1	protein_coding	intron_variant	22986	SORCS3	106400859	107024993	sortilin-related VPS10 domain containing receptor 3
ENSG00000162949	rs115321297	ENSG00000162949	ENST00000295055	-1	protein_coding	intron_variant	92291	CAPN13	30945637	31043408	calpain 13
ENSG00000163933	rs76119846	ENSG00000163933	ENST00000296292	-1	protein_coding	intron_variant	91869	RFT1	53122499	53164478	RFT1 homolog (S. cerevisiae)
ENSG00000163947	rs73084224	ENSG00000163947	ENST00000338458	-1	protein_coding	intron_variant	50650	ARHGEF3	56761446	57113357	Rho guanine nucleotide exchange factor (GEF) 3
ENSG00000164111	rs3756282	ENSG00000164111	ENST00000296511	-1	protein_coding	intron_variant	308	ANXA5	122589110	122618268	annexin A5
ENSG00000164588	rs116623810	ENSG00000164588	ENST00000303230	-1	protein_coding	intron_variant	348980	HCN1	45259349	45696253	hyperpolarization activated cyclic nucleotide-gated potassium channel 1
ENSG00000167037	rs138814001	ENSG00000167037	ENST00000400359	1	protein_coding	intron_variant	129049	SGSM1	25202236	25323545	small G protein signaling modulator 1
ENSG00000167535	rs1128345	ENSG00000167535	ENST00000301050	1	protein_coding	synonymous_variant	784	CACNB3	49207577	49222724	calcium channel, voltage-dependent, beta 3 subunit
ENSG00000171487	rs10409202	ENSG00000171487	ENST00000390649	1	protein_coding	intron_variant	126206	NLRP5	56511092	56573179	NLR family, pyrin domain containing 5
ENSG00000172167	rs367672821	ENSG00000172167	ENST00000305949	1	protein_coding	intron_variant	27085	MTBP	121457640	121554373	Mdm2, transformed 3T3 cell double minute 2, p53 binding protein (mouse) binding protein, 104kDa
ENSG00000172689	rs74989305	ENSG00000172689	ENST00000308287	1	protein_coding	intron_variant	341116	MS4A10	60552821	60568778	membrane-spanning 4-domains, subfamily A, member 10
ENSG00000173366	rs445676	ENSG00000173366	ENST00000494383	-1	protein_coding	synonymous_variant	#N/A		52255097	52265206
ENSG00000173389	rs114011729	ENSG00000173389	ENST00000310914	-1	protein_coding	intron_variant	132141	IQCF1	51928892	51937351	IQ motif containing F1
ENSG00000176834	rs77163246	ENSG00000176834	ENST00000359236	-1	protein_coding	intron_variant	54621	VSIG10	118501398	118573831	uncharacterized LOC101928274
ENSG00000180155	rs1075542	ENSG00000180155	ENST00000335822	-1	protein_coding	3_prime_UTR_variant	66004	LYNX1	143845752	143859640	Ly6/neurotoxin 1
ENSG00000180611	rs9843272	ENSG00000180611	ENST00000392452	-1	protein_coding	intron_variant	151963	MB21D2	192514604	192635950	Mab-21 domain containing 2
ENSG00000184347	rs62378497	ENSG00000184347	ENST00000519560	-1	protein_coding	intron_variant	6586	SLIT3	168088745	168728133	slit homolog 3 (Drosophila)
ENSG00000185453	rs7359978	ENSG00000185453	ENST00000328759	1	protein_coding	intron_variant	374920	C19orf68	48673949	48700877	chromosome 19 open reading frame 68
ENSG00000185924	rs12450780	ENSG00000185924	ENST00000331238	-1	protein_coding	intron_variant	146760	RTN4RL1	1837971	1928639	reticulon 4 receptor-like 1
ENSG00000187398	rs147890800	ENSG00000187398	ENST00000336930	1	protein_coding	intron_variant	338645	LUZP2	24518516	25104150	leucine zipper protein 2
ENSG00000187957	rs4972906	ENSG00000187957	ENST00000341772	-1	protein_coding	intron_variant	92737	DNER	230222345	230579274	delta/notch-like EGF repeat containing
ENSG00000196092	rs79966958	ENSG00000196092	ENST00000358127	-1	protein_coding	intron_variant	5079	PAX5	36833272	37034103	paired box 5
ENSG00000197157	rs6467157	ENSG00000197157	ENST00000354725	1	protein_coding	intron_variant	27044	SND1	127292234	127732661	staphylococcal nuclease and tudor domain containing 1
ENSG00000197410	rs62330243	ENSG00000197410	ENST00000357232	-1	protein_coding	intron_variant	54798	DCHS2	155153399	155412930	dachsous cadherin-related 2
ENSG00000198929	rs142484669	ENSG00000198929	ENST00000361897	1	protein_coding	intron_variant	9722	NOS1AP	162039564	162353321	nitric oxide synthase 1 (neuronal) adaptor protein
ENSG00000204193	rs7872630	ENSG00000204193	ENST00000374510	-1	protein_coding	intron_variant	255220	TXNDC8	113065801	113100127	thioredoxin domain containing 8 (spermatozoa)
ENSG00000214960	rs142897637	ENSG00000214960	ENST00000407010	-1	protein_coding	intron_variant	729920	ISPD	16130817	16460947	isoprenoid synthase domain containing
ENSG00000239732	rs445676	ENSG00000239732	ENST00000360658	-1	protein_coding	synonymous_variant	54106	TLR9	52255096	52273183	toll-like receptor 9
ENSG00000257923	rs2906741	ENSG00000257923	ENST00000360264	1	protein_coding	intron_variant	1523	CUX1	101458959	101927249	cut-like homeobox 1
ENSG00000261115	rs76645162	ENSG00000261115	ENST00000565468	1	protein_coding	intron_variant	100507421	TMEM178B	140774032	141180180	transmembrane protein 178B
